# Severe obesity may be an oligogenic condition: evidence from 1,714 adults seeking treatment in the UK National Health Service

**DOI:** 10.1101/2023.08.04.23293229

**Authors:** Almansoori Sumaya, Hasnat A Amin, Suzanne I. Alsters, Dale Handley, Andrianos M Yiorkas, Nikman Adli Nor Hashim, Nurul Hanis Ramzi, Sanjay Agrawal, Gianluca Bonaomi, Javed Ahmed, Peter Small, Sanjay Purkayastha, Mieke van Haelst, Robin G. Walters, Carel W le Roux, Harvinder S. Chahal, Fotios Drenos, Alexandra I Blakemore

## Abstract

Severe (class III) obesity is a chronic, relapsing condition, with a high burden of co-morbidity and mortality. Previous evidence has established genetics as an important contributing factor. We therefore designed a custom genotyping array to screen a cohort of UK patients seeking treatment for severe obesity. 1,714 participants were genotyped using a custom AXIOM array, focusing on rare (minor allele frequency <0.01) variants, with CADD-PHRED ≥15 in 78 genes known/suspected to cause Mendelian forms of obesity. Concordance analyses of 22 duplicate samples and 66 samples with whole exome sequence data revealed good genotyping reliability. We identified the proportion of study participants who carried, or were homozygous for, rare, predicted-deleterious variants in genes with dominant and recessive modes of inheritance (MOI), respectively. 27% of patients carried relevant mutations consistent with the expected MOI, which was very similar to the rate observed in the UKB 50K whole exome sequencing dataset. However, the clinical obesity cohort were more likely to carry two or more such variants, in separate genes, than UK Biobank participants (p = 0.018). In conclusion, our results provide evidence: that (i) custom genotyping arrays, used with improved algorithms can allow reliable, cost-effective screening for rare genetic variants; (ii) rare mutations in “obesity genes” may be at high prevalence among bariatric patients, as well as in the general population; and (iii) that severe obesity may have an oligogenic pattern of inheritance in some cases.
