## Supplementary Tables for "Severe obesity may be an oligogenic condition: evidence from 1,714 adults seeking treatment in the UK National Health Service"

### Sheet: ST1
Supplementary Table 1. List of genes included in the analyses and their mode of inheritance (MOI) and whether they are part of an NHS panel used for the clinical indication of severe early-onset obesity (list). AD = autosomal dominant. AR = autosomal recessive. XLR = X-linked recessive.
name	MOI	list
ADCY3	AD	Extended
AFF4	AD	Extended
ALMS1	AR	NHS
ARL14EP	AR	Extended
ARL6	AR	NHS
ATXN2	AR	Extended
BBIP1	AR	Extended
BBS1	AR	NHS
BBS10	AR	NHS
TRIM32	AR	Extended
BBS12	AR	NHS
MKS1	AR	NHS
BBS2	AR	NHS
BBS4	AR	NHS
BBS5	AR	NHS
BBS7	AR	NHS
BBS9	AR	NHS
BDNF	AD	Extended
CARTPT	AD	Extended
CEP290	AR	Extended
COA3	AR	Extended
CPE	AR	Extended
DNAAF1	AR	Extended
DYRK1B	AD	Extended
FAAH	AD	Extended
FOXA3	AD	Extended
IFT27	AR	Extended
IGSF1	XLR	Extended
KSR2	AD	Extended
LEPR	AR	NHS
LRP	AR	Extended
LZTFL1	AR	Extended
MAGEL2	AR	Extended
MBD5	AD	Extended
MC3R	AD	Extended
MC4R	AD	NHS
MCHR1	AD	Extended
MGLL	AD	Extended
MKKS	AR	NHS
MRAP2	AD	Extended
MYT1L	AD	NHS
NPY4R	AD	Extended
NR0B2	AD	Extended
NTRK2	AD	NHS
NUCB2	AD	Extended
PCSK1	AD	NHS
POGZ	AD	Extended
POMC	AD	NHS
POU3F2	AD	Extended
PPARG	AD	Extended
PTEN	AD	Extended
RAI1	AD	Extended
RBMX	XLR	Extended
SDCCAG8	AR	NHS
SETD2	AD	Extended
SH2B1	AD	NHS
SIM1	AD	NHS
SLC35D3	AD	Extended
TTC8	AR	NHS
TUB	AR	Extended
UCP1	AD	Extended
UCP3	AD	Extended
WDPCP	AR	Extended
WNT10B	AD	Extended
LRP2	AR	Extended
LEP	AR	NHS
RAB23	AR	Extended
GHSR	AD	Extended
NPY2R	AD	Extended
MANF	AR	Extended
CEP19	AR	NHS
CADM2	AD	Extended
GNAS	AD	NHS
INPP5E	AR	Extended
PHF6	XLR	NHS
TBX3	AD	Extended
THRA	AD	Extended
VPS13B	AR	NHS

### Sheet: ST2
Supplementary Table 2. Number of variants categorised by Variant Effect Predictor as having a particular consequence that were successfully genotyped and carried by at least one participant with (affected) and without (carriers) considering the mode of inheritance.
consequence	successfully genotyped	variants with ≥1 carriers	variants with ≥1 affected
3 prime UTR variant	35	4	2
5 prime UTR variant	68	8	5
coding sequence variant	7	0	0
downstream gene variant	8	2	1
frameshift variant	1135	29	10
inframe deletion	53	0	0
inframe insertion	7	0	0
intron variant	46	1	1
missense variant	12457	519	217
protein altering variant	5	0	0
splice acceptor variant	125	3	0
splice donor 5th base variant	11	0	0
splice donor region variant	13	0	0
splice donor variant	156	4	0
splice polypyrimidine tract variant	21	1	1
splice region variant	539	22	8
start lost	19	0	0
stop gained	724	16	7
stop lost	3	0	0
synonymous variant	40	2	0
upstream gene variant	40	7	5

### Sheet: ST3
Supplementary Table 3. Number of variants with a given CADD-PHRED score that were successfully genotyped and carried by at least one participant with (affected) and without (carriers) considering the mode of inheritance.
CADD-PHRED	successfully genotyped	variants with ≥1 carriers	variants with ≥1 affected
15	14887	594	248
20	13784	530	222
25	7513	249	96
30	2344	65	21
35	704	13	6

### Sheet: ST4
Supplementary Table 4. Number of participants that are carrying one or more variants in a gene, with the mode of inheritance being considered for the affected column.
gene	heterozygotes	homozygotes	affected
ADCY3	14	0	14
AFF4	20	0	20
ALMS1	155	2	2
ARL14EP	1	0	0
ARL6	1	0	0
ATXN2	68	0	0
BBIP1	1	0	0
BBS1	23	0	0
BBS10	36	0	0
TRIM32	32	0	0
BBS12	48	0	0
MKS1	39	0	0
BBS2	10	0	0
BBS4	56	2	2
BBS5	17	0	0
BBS7	11	0	0
BBS9	52	0	0
BDNF	32	0	32
CARTPT	14	0	14
CEP290	108	1	1
COA3	9	0	0
CPE	15	0	0
DNAAF1	39	0	0
DYRK1B	9	0	9
FAAH	10	0	10
FOXA3	2	0	2
IFT27	23	0	0
IGSF1	47	8	8
KSR2	13	0	13
LEPR	43	1	1
LRP	0	0	0
LZTFL1	4	0	0
MAGEL2	7	0	0
MBD5	26	0	26
MC3R	19	0	19
MC4R	15	0	15
MCHR1	33	0	33
MGLL	0	0	0
MKKS	47	1	1
MRAP2	3	0	3
MYT1L	4	0	4
NPY4R	0	0	0
NR0B2	5	0	5
NTRK2	12	0	12
NUCB2	2	0	2
PCSK1	12	0	12
POGZ	9	0	9
POMC	29	0	29
POU3F2	1	0	1
PPARG	1	0	1
PTEN	18	0	18
RAI1	46	0	46
RBMX	1	0	0
SDCCAG8	26	0	0
SETD2	56	0	56
SH2B1	51	1	52
SIM1	12	0	12
SLC35D3	11	0	11
TTC8	22	0	0
TUB	55	0	0
UCP1	20	0	20
UCP3	3	0	3
WDPCP	44	0	0
WNT10B	11	0	11
LRP2	11	0	0
LEP	11	0	0
RAB23	7	0	0
GHSR	6	0	6
NPY2R	2	0	2
MANF	2	0	0
CEP19	0	0	0
CADM2	2	0	2
GNAS	12	0	12
INPP5E	0	0	0
PHF6	0	0	0
TBX3	7	0	7
THRA	0	0	0
VPS13B	13	0	0

### Sheet: ST5
Supplementary Table 5. Number of participants carrying variants in particular combinations of genes, with the mode of inheritance of that gene considered. stochastic probability = the chance of a participant carrying variants in a given gene pair if carried variants were allocated at random. p = p-value from a binomial exact test that is used to compare the actual proportion with the stochastic p…
gene 1	gene 2	count	actual proportion	stochastic probability	p
SH2B1	MC3R	1	0.00228311	0.00515002	0.89581
POMC	RAI1	2	0.00456621	0.00695357	0.808602
RAI1	MC3R	2	0.00456621	0.00455578	0.593373
SLC35D3	SH2B1	1	0.00228311	0.00298159	0.729609
SH2B1	GNAS	1	0.00228311	0.00325264	0.759967
FAAH	MBD5	1	0.00228311	0.00135527	0.447891
FAAH	SH2B1	1	0.00228311	0.00271054	0.695422
MBD5	SH2B1	2	0.00456621	0.00704739	0.814479
SIM1	MCHR1	1	0.00228311	0.00206418	0.595476
MYT1L	GHSR	2	0.00456621	0.000125102	0.00144442
SLC35D3	PTEN	2	0.00456621	0.00103209	0.0759481
SLC35D3	DYRK1B	2	0.00456621	0.000516044	0.0219665
SLC35D3	MCHR1	2	0.00456621	0.00189216	0.201525
PTEN	DYRK1B	2	0.00456621	0.000844436	0.0535909
PTEN	MCHR1	2	0.00456621	0.00309627	0.393134
DYRK1B	MCHR1	1	0.00228311	0.00154813	0.492677
UCP1	TBX3	1	0.00228311	0.00072976	0.27367
SIM1	MC3R	1	0.00228311	0.00118847	0.405989
MBD5	DYRK1B	1	0.00228311	0.00121974	0.41408
GHSR	GNAS	1	0.00228311	0.000375305	0.15161
SETD2	GNAS	1	0.00228311	0.00350285	0.784962
AFF4	GNAS	1	0.00228311	0.00125102	0.422062
PTEN	GNAS	1	0.00228311	0.00112591	0.38947
GNAS	MCHR1	2	0.00456621	0.00206418	0.228985
CARTPT	AFF4	1	0.00228311	0.00145952	0.472569
IGSF1	SH2B1	2	0.00456621	0.00216843	0.245751
ALMS1	SETD2	1	0.00228311	0.000583808	0.22569
MBD5	WNT10B	1	0.00228311	0.00149079	0.479755
CARTPT	PTEN	1	0.00228311	0.00131357	0.437701
UCP1	RAI1	1	0.00228311	0.00479556	0.878216
POMC	NTRK2	1	0.00228311	0.00181397	0.548528
MBD5	KSR2	2	0.00456621	0.00176185	0.180997
SETD2	RAI1	1	0.00228311	0.0134276	0.997318
SETD2	MC3R	2	0.00456621	0.00554617	0.698718
MBD5	PCSK1	1	0.00228311	0.00162632	0.509784
MBD5	MC4R	1	0.00228311	0.0020329	0.589885
MBD5	MCHR1	1	0.00228311	0.00447238	0.859605
PCSK1	KSR2	1	0.00228311	0.000813161	0.299744
PCSK1	MC4R	1	0.00228311	0.000938262	0.337114
PCSK1	MCHR1	1	0.00228311	0.00206418	0.595476
KSR2	MC4R	2	0.00456621	0.00101645	0.073987
KSR2	MCHR1	1	0.00228311	0.00223619	0.624895
MC4R	MCHR1	1	0.00228311	0.00258022	0.677482
BDNF	MCHR1	1	0.00228311	0.00550447	0.910866
GHSR	BDNF	1	0.00228311	0.00100081	0.355046
UCP1	PTEN	1	0.00228311	0.00187652	0.560751
CARTPT	MC3R	2	0.00456621	0.00138654	0.124223
MBD5	NTRK2	1	0.00228311	0.00162632	0.509784
SH2B1	RAI1	2	0.00456621	0.0124685	0.973193
FAAH	PCSK1	1	0.00228311	0.000625508	0.239712
MBD5	RAI1	1	0.00228311	0.00623423	0.935374
DYRK1B	GNAS	1	0.00228311	0.000562957	0.218582
ALMS1	MCHR1	1	0.00228311	0.00034403	0.139904
SETD2	NUCB2	1	0.00228311	0.000583808	0.22569
SETD2	KSR2	2	0.00456621	0.00379475	0.49529
MBD5	MC3R	1	0.00228311	0.00257501	0.676743
AFF4	MC3R	1	0.00228311	0.00198078	0.580394
POMC	UCP1	1	0.00228311	0.00302329	0.734518
IGSF1	CARTPT	1	0.00228311	0.000583808	0.22569
POMC	MC4R	2	0.00456621	0.00226747	0.261718
SETD2	UCP1	2	0.00456621	0.00583808	0.72512
ADCY3	POU3F2	1	0.00228311	7.2976e-05	0.0314592
ADCY3	SLC35D3	1	0.00228311	0.000802736	0.296537
ADCY3	PTEN	1	0.00228311	0.00131357	0.437701
ADCY3	DYRK1B	1	0.00228311	0.000656784	0.250063
POU3F2	SLC35D3	1	0.00228311	5.73383e-05	0.0248021
POU3F2	PTEN	1	0.00228311	9.38262e-05	0.0402648
POU3F2	DYRK1B	1	0.00228311	4.69131e-05	0.0203387
RAI1	MC4R	1	0.00228311	0.00359667	0.79365
UCP1	SLC35D3	1	0.00228311	0.00114677	0.395027
MBD5	SETD2	1	0.00228311	0.0075895	0.964452
NTRK2	TBX3	1	0.00228311	0.000437856	0.174547
POGZ	SETD2	1	0.00228311	0.00262713	0.684059
NTRK2	GNAS	1	0.00228311	0.00075061	0.280278
NTRK2	MCHR1	1	0.00228311	0.00206418	0.595476
UCP1	WNT10B	1	0.00228311	0.00114677	0.395027
SETD2	MC4R	2	0.00456621	0.00437856	0.571858
PTEN	SH2B1	1	0.00228311	0.00487896	0.882606
KSR2	RAI1	1	0.00228311	0.00311712	0.745239
CADM2	SH2B1	1	0.00228311	0.000542107	0.211409
CEP290	AFF4	1	0.00228311	0.000104251	0.0446375
CEP290	RAI1	1	0.00228311	0.000239778	0.0997074
AFF4	RAI1	1	0.00228311	0.00479556	0.878216
NR0B2	GHSR	1	0.00228311	0.000156377	0.0662051
SETD2	NTRK2	1	0.00228311	0.00350285	0.784962
MBD5	TBX3	1	0.00228311	0.000948687	0.340137
